# Validation of a two-stage automated screening pipeline for medical systematic reviews: a stratified agreement study with three independent human reviewers, using PABAK and Gwet’s AC1

**DOI:** 10.64898/2026.10.05.26364147

**Authors:** Enrico Pirani, Davide Costazza, Pier Paolo Berti

## Abstract

**Background:** Large language models (LLMs) are increasingly used to automate title–abstract screening in systematic reviews, but validation studies typically report sensitivity, specificity, or Cohen’s kappa — metrics that are unstable under the low and unbalanced prevalence that characterises most reviews. No previous study has simultaneously combined a medical topic; a hybrid two-stage pipeline (rules + LLM); a three-way classification with a separately sampled uncertain class; stratified sampling with three independent human reviewers; and dual reporting of prevalence-robust coefficients (PABAK and Gwet’s AC1).

**Objective:** To validate a two-stage automated screening pipeline (a rule-based Python script followed by a reproducible LLM adjudication of uncertain records) against three independent human reviewers in a medical systematic review on high on-treatment platelet reactivity (HTPR), aspirin resistance, and carotid plaque. The primary validation target is the Stage 1 automatic-exclusion decision (670/904 records), which is the workload the pipeline is designed to take off the human reviewer.

**Methods:** From 904 screened records (Stage 1: 131 INCLUDE, 670 EXCLUDE, 94 UNCERTAIN; Stage 2 LLM via API, temperature = 0: 11 INCLUDE, 83 EXCLUDE), a stratified sample of 185 records (50 per Stage 1 stratum + 35 Stage 2; seed = 42) was judged independently and blind to the automated labels by three physicians: E.P. (pipeline designer), D.C. and P.P.B. (both external to the thesis project). Concordance was quantified with sensitivity, specificity, PABAK (*q* = 3 throughout), Gwet’s AC1, work saved over sampling (WSS), and number needed to read (NNR) — AI versus each reviewer and between reviewers — overall and by stratum. Majority labels (2 of 3) are reported as a supplementary panel; they do not replace pairwise tables as the primary reference for sensitivity.

**Results:** On the primary target, Stage1-EXCLUDE concordance was PABAK = AC1 = 1.000 versus E.P. (48/48) and versus D.C. (50/50), and PABAK = 0.940 / AC1 = 0.959 versus Berti (48/50 EXCLUDE, 2 UNCERTAIN). That stratum is 670/904 records (74.1%). Pairwise human agreement was highest between the two external readers (Costazza vs Berti: PABAK = 0.854, AC1 = 0.881) and lower when E.P. was one of the pair (0.703 / 0.774 vs Costazza; 0.621 / 0.702 vs Berti). AI versus each human remained poor (PABAK 0.225 / 0.205 / 0.222). Majority labels on 185 records were 146 EXCLUDE / 27 UNCER-TAIN / 4 INCLUDE / 8 NO_MAJORITY. The machine labelled INCLUDE 0 of the 4 majority-INCLUDE records (74, 75, 76, 80). Overall sensitivity was 0.800 versus E.P. (8/10; false negatives 623, 712), 0.500 versus D.C. (1/2; false negative 76), and 0.833 versus Berti (5/6; false negative 76). Versus majority the false-negative count is 1 (record 76); records 623 and 712 are majority EXCLUDE. Stage1-INCLUDE sensitivity of 1.000 is tautological. WSS = 74.1% describes the exclusion stratum only.

**Conclusions:** What this study validates, now with three independent physicians, is automatic exclusion at Stage 1. Fine classification of INCLUDE records is not validated: humans do not agree on which residual records are INCLUDE (triple INCLUDE intersection = record 74 only), Stage 2 missed most of the few human INCLUDE labels it received, and the machine recovered none of the four majority-INCLUDE records. Domain-familiarity as an explanation of INCLUDE divergence remains a hypothesis, not a measured variable.
