## Supplementary Materials (Files S1-S5) for "Validation of a two-stage automated screening pipeline for medical systematic reviews: a stratified agreement study with three independent human reviewers, using PABAK and Gwet’s AC1": File_S3_gap_analysis.csv

source_db	title	authors	doi	year	journal	abstract	flag_note	metriche_agreement	n_categorie	architettura_pipeline	disegno_campionamento	prevalenza_dataset	dominio_applicativo	overlap_diretto	gap_differenziazione	score_medical	score_twostage	score_uncertain	score_stratified	score_pabak_ac1	total_score	verified	correction_note
mcp_crossref	Validation of a Local, Schema-Constrained LLM Pipeline for Abstract Screening and Abstract-based Evidence Mapping	Alessandro Seretti	10.2139/ssrn.6234340	2026.0		Background: Biomedical literature growth outpaces manual evidence synthesis.		Cohen's kappa, PABAK, Gwet's AC1, sensitivity, specificity	3+ categories (includes uncertain)	Two-stage (script/rule-based + LLM)	Stratified sample	Not reported	biomedical	Yes		1	0	0	0	0	1	full-text	Medicina check; single-stage LLM zero-shot; binary; recall/precision/F1 only
mcp_crossref	Auto-SLR: A Fault-Tolerant Architecture for LLM-Assisted Systematic Literature Screening	Sanat Ladkat	10.36227/techrxiv.176739505.59488074/v1	2026.0		Systematic Literature Reviews (SLRs) require high-recall screening processes.		Cohen's kappa, PABAK, Gwet's AC1, MCC, sensitivity, specificity	3+ categories (includes uncertain)	Two-stage (script/rule-based + LLM)	Stratified sample	Not reported	Not reported	Yes		0	0	0	0	0	0	full-text	Dominio: agricoltura. Valida architettura, NON accuratezza semantica
pubmed	Artificial intelligence versus human consensus: A concordance analysis	Sebastian Rodriguez; Catalina Leon-Prieto; Maria Fernanda Rodriguez-Jaime	10.1016/j.jbmt.2026.04.008	2026.0	Journal of bodywork and movement therapies	Agreement between ChatGPT Plus and human consensus during screening.		Cohen's kappa, PABAK, Gwet's AC1	2 categories (include/exclude)	Single-stage classifier	Not reported	Not reported	Not reported	No	No two-stage	0	0	0	0	1	1
pubmed	Can a chatbot be used in the full-text screening in a systematic review?	Andre Miguel Martins et al.	10.1016/j.ijmedinf.2026.106422	2026.0	International journal of medical informatics	Evaluated two versions of ChatGPT compared with human reviewers.		Cohen's kappa, sensitivity, specificity	2 categories (include/exclude)	Single-stage classifier	Not reported	Not reported	Not reported	No	No	0	0	0	0	0	0
pubmed	Automated approaches to identifying clinical trials based on title and abstract in physiotherapy	Wing S Kwok et al.	10.1016/j.jclinepi.2026.112309	2026.0	Journal of clinical epidemiology	Compared accuracy precision recall F1 of commercial tools vs human approach.		accuracy, precision, recall, F1	Not specified	Unclear	Not reported	Not reported	physiotherapy	No	No	0	0	0	0	0	0
pubmed	Novel Abstract Screening Algorithm Using Delphi-Inspired Large Language Model Consensus for Psychiatry	Mirkamal Tolend et al.	10.1177/07067437261445767	2026.0	Canadian journal of psychiatry	Ensemble of five LLMs deliberates for abstract prescreening.		Not reported	2 categories (include/exclude)	Other	Not reported	Not reported	psychiatry	No	No	1	0	0	0	0	1
pubmed	Performance of large language models and prompt engineering strategies for data extraction in systematic reviews	Takehiko Oami et al.	10.3389/fdgth.2026.1799623	2026.0	Frontiers in digital health	Evaluated LLM performance for data extraction.		Not reported	Not specified	Unclear	Not reported	Not reported	Not reported	No	No	0	0	0	0	0	0
pubmed	Automating methodological quality assessment in orthopedic systematic reviews using large language models	Yu-Jui Huang et al.	10.1177/10225536261459518	2026.0	Journal of orthopaedic surgery (Hong Kong)	LLMs used for automating methodological quality assessment.		Not reported	Not specified	Unclear	Not reported	Not reported	orthopedics	No	No	1	0	0	0	0	1
pubmed	Batch Size Effects on Mid-2025 State-of-the-Art LLM Performance in Automated Title and Abstract Screening	Petter Fagerberg et al.	10.1002/cesm.70082	2026.0	Cochrane evidence synthesis and methods	Evaluates classification performance of four LLMs processing batches.		Not reported	2 categories (include/exclude)	Single-stage classifier	Not reported	Not reported	Not reported	No	No	0	0	0	0	0	0
pubmed	Interactive active learning for literature screening: finetuning GPT with DeepSeek reasoning	Yiming Li et al.	10.1093/jamia/ocag014	2026.0	Journal of the American Medical Informatics Association	Interactive weakly supervised learning for cross-domain generalization.		Not reported	Not specified	Unclear	Not reported	Not reported	Not reported	No	No	0	0	0	0	0	0
pubmed	Evaluating the Methodological Quality of Artificial Intelligence-Assisted Systematic Reviews: Protocol	Mohammad Jay et al.	10.2196/90588	2026.0	JMIR research protocols	Protocol for mixed methods meta-research study.		Not reported	Not specified	Unclear	Not reported	Not reported	Not reported	No	No	0	0	0	0	0	0
pubmed	A Hybrid Delphi-Inspired Expert-LLM Workflow for Efficient Evidence Screening	Omid Pournik et al.	10.3233/shti260255	2026.0	Opening the Personal Gate between Technology and Health Care	Hybrid expert-LLM workflow; ChatGPT-5 classified 14858 records.		Not reported	Not specified	Unclear	Not reported	Not reported	Not reported	No	No	0	0	0	0	0	0
pubmed	Using a large language model as a third reviewer to augment dual human full-text screening	Prushoth Vivekanantha et al.	10.1002/ksa.70462	2026.0	Knee surgery sports traumatology arthroscopy	GPT-5 as third reviewer for full-text screening orthopaedic.		Not reported	2 categories (include/exclude)	Single-stage classifier	Not reported	Not reported	orthopaedic	No	No	1	0	0	0	0	1
pubmed	Correction to Artificial Intelligence and Automation in Evidence Synthesis articles		10.1002/cesm.70084	2026.0	Cochrane evidence synthesis and methods	Correction notice.		Not reported	Not specified	Unclear	Not reported	Not reported	Not reported	No	No	0	0	0	0	0	0
pubmed	Applications of Large Language Models in Medical Research	Eun Jeong Gong et al.	10.3390/bioengineering13030365	2026.0	Bioengineering (Basel Switzerland)	Narrative review LLM applications medical research.		Not reported	Not specified	Unclear	Not reported	Not reported	medicine	No	No	1	0	0	0	0	1
scopus	Large language models in systematic review and meta-analysis of vaginal vault prolapse	Park Yunjeong et al.	10.1038/s41746-026-02431-w	2026.0	Npj Digital Medicine	Recall 69.8% precision 85.7% kappa 0.77 for title/abstract screening.		Cohen's kappa	2 categories (include/exclude)	Unclear	Not reported	Not reported	medicine	No	No	1	0	0	0	0	1
pubmed	Artificial Intelligence Tools for Automating Evidence Synthesis: Scoping Review	Sashika Harasgama et al.	10.2196/81597	2026.0	Journal of medical Internet research	Scoping review AI tools automating evidence synthesis.		Not reported	Not specified	Unclear	Not reported	Not reported	Not specified	No	No	0	0	0	0	0	0
pubmed	Efficacy of Large Language Models for Screening of Systematic Reviews on Periprosthetic Joint Infection	Woojin Shin et al.	10.3390/jcm15082830	2026.0	Journal of clinical medicine	Validation study GPT-5 GPT-5 Pro Gemini 2.5 Pro.		Not reported	2 categories (include/exclude)	Single-stage classifier	Not reported	Not reported	medicine	No	No	1	0	0	0	0	1
pubmed	A rule-based large language model screening framework for evidence synthesis in animal health	Christian Bernal-Cordoba et al.	10.1016/j.prevetmed.2026.106908	2026.0	Preventive veterinary medicine	Feasibility rule-based LLM screening framework veterinary.		Not reported	Not specified	Two-stage (script/rule-based + LLM)	Not reported	Not reported	animal health	No	No	1	1	0	0	0	2
pubmed	AI-accelerated meta-analysis in psychology	Shaheed Azaad	10.3758/s13428-026-03020-1	2026.0	Behavior research methods	LLM coding accuracy for study characteristics.		Not reported	Not specified	Unclear	Not reported	Not reported	psychology	No	No	0	0	0	0	0	0
pubmed	Large language model-based paper classification framework with confidence-weighted voting	Zihan Song et al.	10.1017/rsm.2026.10094	2026.0	Research synthesis methods	Classification performance comparable to human reviewers large-scale.		Not reported	Not specified	Unclear	Not reported	Not reported	Not reported	No	No	0	0	0	0	0	0
pubmed	Automated data extraction for systematic reviews using GPT-5.2 and Gemini Pro 3	Prushoth Vivekanantha et al.	10.1002/ksa.70412	2026.0	Knee surgery sports traumatology arthroscopy	Dual-LLM approach data extraction orthopaedic.		Not reported	Not specified	Unclear	Not reported	Not reported	orthopaedic	No	No	1	0	0	0	0	1
scopus	Bibliometric methodological and reporting characteristics of systematic reviews with AI disclosure	Bastounis Anastasios et al.	10.1186/s12874-026-02796-2	2026.0	BMC Medical Research Methodology	Meta-research on SRs disclosing AI use.		Not reported	Not specified	Unclear	Not reported	Not reported	Not reported	No	No	0	0	0	0	0	0
scopus	Robustness and authorship bias of large language models in scientific abstracts scoring	Sajeva Alessandro; Merialdo Paolo	10.1007/s44163-026-01295-z	2026.0	Discover Artificial Intelligence	Robustness to authorship bias of four LLMs in abstract scoring.		Not reported	Not specified	Unclear	Not reported	Not reported	Not reported	No	No	0	0	0	0	0	0
scopus	Machine learning-assisted abstract screening on learning analytics: a step-by-step tutorial	Xu Zhihong et al.	10.1186/s13643-026-03111-2	2026.0	Systematic Reviews	Tutorial implementing ASReview ML solutions.		Not reported	Not specified	Unclear	Not reported	Not reported	learning analytics	No	No	0	0	0	0	0	0
scopus	Evaluating the Efficacy and Efficiency of GPT-5 for Automated Title and Abstract Screening in Orthopedics	Vivekanantha Prushoth et al.	10.1007/s12178-025-10001-y	2026.0	Current Reviews in Musculoskeletal Medicine	Efficacy/efficiency GPT-5 three orthopedic review topics.		Not reported	2 categories (include/exclude)	Single-stage classifier	Not reported	Not reported	orthopedics	No	No	1	0	0	0	0	1
scopus	Accelerating the pace and accuracy of systematic reviews using AI: a validation study	Zhan Jiada et al.	10.1186/s13643-025-02997-8	2026.0	Systematic Reviews	Sensitivity specificity of GPT-4 program Review Copilot.		sensitivity, specificity	2 categories (include/exclude)	Single-stage classifier	Not reported	Not reported	Not reported	No	No	0	0	0	0	0	0
scopus	Human-AI collaboration enhances the performance of large language models in risk of bias assessment	Li Yingyin et al.	10.1186/s12874-025-02763-3	2026.0	BMC Medical Research Methodology	LLM integrated with human judgment seven RoB domains.		Not reported	Not specified	Other	Not reported	Not reported	medicine	No	No	1	0	0	0	0	1
scopus	Clinical Plausibility in Large Language Model Robustness Testing for Medicine	Chang Yu et al.	10.1007/s10916-026-02405-1	2026.0	Journal of Medical Systems	Scoping review robustness testing LLMs medical contexts.		Not reported	Not specified	Unclear	Not reported	Not reported	medicine	No	No	1	0	0	0	0	1
scopus	Evaluating the performance of a generative AI model in assessing qualitative health research adherence	Chia Aloysius Wei-Yan et al.	10.1038/s41598-025-29591-1	2026.0	Scientific Reports	Claude assessing COREQ adherence qualitative articles.		Not reported	Not specified	Unclear	Not reported	Not reported	health research	No	No	1	0	0	0	0	1
scopus	Assessing data extraction in randomized clinical trials with large language models	Yisha Zuhaer et al.	10.1186/s12874-025-02729-5	2026.0	BMC Medical Research Methodology	ChatGPT-4 Claude 3 Opus extracting RCT data.		Not reported	Not specified	Unclear	Not reported	Not reported	medicine	No	No	1	0	0	0	0	1
scopus	Study protocol for evaluating automation of SR processes with EPPI-Reviewer and Copilot 365	Virendrakumar Bhavisha et al.	10.1186/s13643-026-03101-4	2026.0	Systematic Reviews	Protocol EPPI-Reviewer Copilot 365 evidence gap map.		Not reported	Not specified	Unclear	Not reported	Not reported	Not reported	No	No	0	0	0	0	0	0
scopus	Harnessing ChatGPT for abstract screening in health-related scoping reviews	Nordmann Kim; Fischer Florian	10.1186/s12913-025-13901-4	2026.0	BMC Health Services Research	ChatGPT abstract screening structured eligibility criteria.		Cohen's kappa, sensitivity, specificity, PPV, NPV	2 categories (include/exclude)	Single-stage classifier	Not reported	Not reported	health	No	No	1	0	0	0	0	1
scopus	The landscape of artificial intelligence tools and platforms for evidence synthesis	Sousa M Sharmila A et al.	10.1186/s13643-025-02842-y	2026.0	Systematic Reviews	Scoping review AI tools platforms evidence synthesis.		Not reported	Not specified	Unclear	Not reported	Not reported	evidence synthesis	No	No	0	0	0	0	0	0
scopus	Medical multimodal large language models: A survey	Hanguang Xiao et al.	10.1016/j.inffus.2026.104386	2026.0	Information Fusion			Not reported	Not specified	Unclear	Not reported	Not reported	medicine	No	No	1	0	0	0	0	1
scopus	EviMMQA: Multimodal question answering for medical evidence extraction in systematic reviews	Changkai Ji et al.	10.1016/j.patcog.2026.113441	2026.0	Pattern Recognition			Not reported	Not specified	Unclear	Not reported	Not reported	medicine	No	No	1	0	0	0	0	1
scopus	LLM4SCREENLIT: Recommendations on assessing the performance of large language models for screening literature	Lech Madeyski et al.	10.1016/j.infsof.2026.108204	2026.0	Information and Software Technology			Not reported	Not specified	Unclear	Not reported	Not reported	Not reported	No	No	0	0	0	0	0	0
scopus	Data ethics in training large language models	Ghadah Aldehim et al.	10.1016/j.ipm.2026.104844	2026.0	Information Processing and Management			Not reported	Not specified	Unclear	Not reported	Not reported	Not reported	No	No	0	0	0	0	0	0
scopus	Mapping scholarly knowledge: A systematic review of Knowledge Graphs for academic papers	Abel Andres Ramirez Molina et al.	10.1016/j.ipm.2026.104842	2026.0	Information Processing and Management			Not reported	Not specified	Unclear	Not reported	Not reported	Not reported	No	No	0	0	0	0	0	0
scopus	Screenathon 2.0: human-AI collaborative screening applied to patient-generated health data	Bergmann Jonas et al.	10.1038/s41598-026-45385-5	2026.0	Scientific Reports	Crowd-based screening human expertise adaptive ML.		Not reported	Not specified	Unclear	Not reported	Not reported	health	No	No	1	0	0	0	0	1
scopus	Automated Data Extraction by Large Language Models vs Human Experts Visible Learning	Jansen Thorben et al.	10.1007/s10648-026-10136-5	2026.0	Educational Psychology Review	LLMs extracting statistical results meta-analyses education.		Not reported	Not specified	Unclear	Not reported	Not reported	education	No	No	0	0	0	0	0	0
mcp_	MechaScreener: Large Language Model-Based Automated Screening for Systematic Reviews	Connor Forbes et al.	10.64898/2026.04.28.26352009	2026.0	crossref	Automated tools struggled to achieve near-human performance.		Cohen's kappa, PABAK, Gwet's AC1, MCC, sensitivity, specificity	3+ categories (includes uncertain)	Two-stage (script/rule-based + LLM)	Stratified sample	Not reported	medicine	Yes		1	0	0	0	0	1	full-text	Single-stage LLM scoring 1-5; binary output; solo recall/specificity
scopus	Investigation of Bias Using ChatGPT-4 in Pain Management and Patient Profiling	Chanel E Fischetti et al.	10.1016/j.jemermed.2026.01.011	2026.0	The Journal of Emergency Medicine			Not reported	Not specified	Unclear	Not reported	Not reported	medicine	No	No	1	0	0	0	0	1
scopus	Validating Large Language Models for Title-Abstract Screening in Low-Prevalence Systematic Reviews	Maximilian Nawrath et al.	10.3390/info17050501	2026.0	Information Switzerland	Validated five LLMs against 500-record gold-standard 1.6% prevalence; Cohen's kappa MCC PABAK Gwet's AC1.		Cohen's kappa, MCC, PABAK, Gwet's AC1	2 categories (include/exclude)	Single-stage classifier	Not reported	1.6% prevalence	Not reported	No	No	0	0	0	0	1	1	abstract+elicit_extraction	Scienze ambientali; single-stage; binary; PABAK+AC1 ok MA non medicina
mcp_	Large language model-based multiagent collaboration for abstract screening	Jiang X et al.	10.1093/biomethods/bpag006	2026.0	core	Multi-LLM collaboration efficiency abstract screening.		Not reported	Not specified	Unclear	Not reported	Not reported	Not reported	No	No	0	0	0	0	0	0
mcp_	Audited large language model triage for systematic review screening in national clinical guideline production	Fagerberg P et al.	10.64898/2026.06.02.26354724	2026.0	europepmc	Audited LLM triage Sweden National Board ten LLMs 419 Cochrane reviews.		Not reported	Not specified	Unclear	Not reported	Not reported	medicine	No	No	1	0	0	0	0	1
mcp_	Automating abstract screening in research synthesis using large language models: tutorial	Henninger M et al.	10.31234/osf.io/pjmcs_v4	2026.0	europepmc	Tutorial proof-of-concept automating abstract screening.		Not reported	Not specified	Unclear	Not reported	Not reported	Not reported	No	No	0	0	0	0	0	0
scopus	Language models in pharmacovigilance applications promises and limits	Francesco Salvo et al.	10.1016/j.therap.2025.12.003	2026.0	Therapies			Not reported	Not specified	Unclear	Not reported	Not reported	pharmacovigilance	No	No	1	0	0	0	0	1
scopus	Digital technologies and artificial intelligence in eating disorders scoping review	Mirko Casu et al.	10.1016/j.chbr.2026.100963	2026.0	Computers in Human Behavior Reports			Not reported	Not specified	Unclear	Not reported	Not reported	eating disorders	No	No	0	0	0	0	0	0
scopus	TOOL-CURE: Tool Selection via Curriculum-Enhanced Reinforcement Learning	Jie Zhang et al.	10.1145/3773966.3777952	2026.0	Wsdm 2026 Proceedings			Not reported	Not specified	Unclear	Not reported	Not reported	Not reported	No	No	0	0	0	0	0	0
scopus	Stage-Aware Governance of Large Language Models: Managing Uncertainty and Human Oversight	Junic Kim; Haeyong Shin	10.3390/systems14020153	2026.0	Systems	Stage-aware governance framework two-stage literature review workflow.		Not reported	Not specified	Two-stage (script/rule-based + LLM)	Not reported	Not reported	Not reported	No	No	0	1	0	0	0	1
scopus	Human-in-the-loop agent for product regulatory screening: concrete case study	Roger Verges et al.	10.1016/j.autcon.2026.106876	2026.0	Automation in Construction			Not reported	Not specified	Unclear	Not reported	Not reported	Not reported	No	No	0	0	0	0	0	0
scopus	Comparing Single-Agent and Multi-Agent Strategies in LLM-Based Title-Abstract Screening	Irina Radeva et al.	10.3390/electronics15081661	2026.0	Electronics Switzerland	Five LLM coordination strategies including two-stage filtering.		Not reported	2 categories (include/exclude)	Two-stage (script/rule-based + LLM)	Not reported	Not reported	Not reported	Maybe		0	1	0	0	0	1
scopus	Advancing rumor detection in social media quality-stratified systematic review	Mojgan Askarizade et al.	10.1016/j.array.2026.100842	2026.0	Array			Not reported	Not specified	Unclear	Not reported	Not reported	social media	No	No	0	0	0	0	0	0
scopus	Towards Automating Articles Screening Processes Using Chain-of-Thought LLMs	Carlo Arpini et al.	10.1145/3774905.3795601	2026.0	Www Companion 2026			Not reported	Not specified	Unclear	Not reported	Not reported	Not reported	No	No	0	0	0	0	0	0
scopus	Augmented Intelligence in Technology-Assisted Review Systems (ALTARS 2026)	Giorgio Maria Di Nunzio et al.	10.1145/3774905.3795597	2026.0	Www Companion 2026			Not reported	Not specified	Unclear	Not reported	Not reported	Not reported	No	No	0	0	0	0	0	0
mcp_europepmc	Evaluating Large Language Models for Automated Evidence Synthesis in Neuroimaging AI	Sulaimanov U et al.	10.3390/jcm15114230	2026.0		Four frontier LLMs structured metadata extraction neuroimaging.		Not reported	Not specified	Unclear	Not reported	Not reported	neuroimaging	No	No	0	0	0	0	0	0
mcp_europepmc	LLM-assisted systematic review of large language models in clinical medicine	Chen SF et al.	10.1038/s41591-026-04229-5	2026.0		LLMs evaluate the ever-growing clinical LLM evidence base.		Not reported	Not specified	Unclear	Not reported	Not reported	clinical medicine	No	No	1	0	0	0	0	1
pubmed	De PubMed a GPT: revue narrative role emergent des grands modeles de langage	Benjamin Birene et al.	10.1016/j.gofs.2026.05.004	2026.0	Gynecologie Obstetrique Fertilite et Senologie	Narrative review LLM role systematic reviews healthcare.		Not reported	Not specified	Unclear	Not reported	Not reported	healthcare	No	No	1	0	0	0	0	1
pubmed	Using Generative AI to Appraise the Quality of Medical Education Research Studies	Mohammad Aldalou et al.	10.1002/aet2.70189	2026.0	AEM education and training	LLMs appraise medical education research using MERSQI.		Not reported	Not specified	Unclear	Not reported	Not reported	medical education	No	No	1	0	0	0	0	1
pubmed	Large language models show promising performance for some systematic review tasks but call for cautious implementation	Florian Laignelot et al.	10.1016/j.jclinepi.2026.112221	2026.0	Journal of clinical epidemiology	SR evaluating LLM performance automating SR steps.		Not reported	Not specified	Unclear	Not reported	Not reported	Not reported	No	No	0	0	0	0	0	0
pubmed	Using full agreement across multiple large language models for title-and-abstract screening	Frederic Hilkenmeier et al.	10.1186/s13643-026-03228-4	2026.0	Systematic reviews	Feasibility multiple LLMs full agreement screening.		Not reported	2 categories (include/exclude)	Unclear	Not reported	Not reported	Not reported	No	No	0	0	0	0	0	0
pubmed	Comparing supervised machine learning and large language models in title-abstract screening	Marco F Aigner et al.	10.1186/s13643-026-03199-6	2026.0	Systematic reviews	Compares supervised ML and LLMs cross-model comparisons.		Not reported	Not specified	Unclear	Not reported	Not reported	Not reported	No	No	0	0	0	0	0	0
manual_seed	Validation of Synthesa AI a Large Language Model-Based Screening Tool for Systematic Reviews Results From 9 Pharmacologic Studies	Lefteris Teperikidis et al.	10.1097/fjc.0000000000001768	2026.0	Journal of cardiovascular pharmacology	17 benchmark meta-analyses 9 therapeutic domains pharmacology.	Seed Synthesa AI - versione pubblicata	Cohen's kappa, PABAK, Gwet's AC1, sensitivity, specificity	2 categories (include/exclude)	Two-stage (script/rule-based + LLM)	Not reported	Not reported	pharmacology	Maybe		1	0	0	0	0	1	abstract+web	Medicina check; single-stage; 17 meta-analisi; sens/spec only
pubmed	Performance of Zero-Shot Classifiers for Categorizing RCT Abstracts by Intervention Type	Diana Buitrago-Garcia et al.	10.2196/77943	2026.0	JMIR medical informatics	Zero-shot classification models RCT abstracts intervention type.		Not reported	Not specified	Single-stage classifier	Not reported	Not reported	medicine	No	No	1	0	0	0	0	1
pubmed	REFLECTIVE-TIAB: cost-effective prompt optimisation for LLM-based title and abstract screening	Akos Jozwiak et al.	10.1080/14737167.2026.2691995	2026.0	Expert Review of Pharmacoeconomics and Outcomes Research	GEPA reflective prompt optimizer asymmetric loss screening.		Not reported	Not specified	Unclear	Not reported	Not reported	Not reported	No	No	0	0	0	0	0	0
mcp_crossref	Time-Aware Ordinal Modelling of Sequential Text Data: Two-Stage Architecture Combining LLM Classification	Jannic Alexander Cutura	10.1109/bigdata66926.2025.11400865	2025.0				Not reported	Not specified	Two-stage (script/rule-based + LLM)	Not reported	Not reported	Not reported	No	No	0	1	0	0	0	1
mcp_openalex	Large Language Models in Systematic Review Screening: Opportunities Challenges and Methodological Considerations	Carlo Galli et al.	10.3390/info16050378	2025.0		LLMs zero-shot or few-shot modes to classify.		Not reported	Not specified	Single-stage classifier	Not reported	Not reported	Not reported	No	No	0	0	0	0	0	0
pubmed	Evaluating Large Language Models for Radiology Systematic Review Title and Abstract Screening	Siddhant Dogra et al.	10.1016/j.acra.2025.08.014	2025.0	Academic radiology	Five LLMs binary and ternary classification tasks confidence calibration.		Not reported	3+ categories (includes uncertain)	Single-stage classifier	Not reported	Not reported	radiology	No	No	0	0	1	0	0	1
pubmed	Enhancing Evidence Synthesis Efficiency: Leveraging Large Language Models and Agentic Workflows	Bing Hu et al.	10.1002/cesm.70042	2025.0	Cochrane evidence synthesis and methods	Agentic-AI assisted pipeline GREP-Agent screening.		Not reported	Not specified	Other	Not reported	Not reported	Not reported	No	No	0	0	0	0	0	0
pubmed	Validating Loon Lens 1.0 for Autonomous Abstract Screening and Confidence-Guided Human-in-the-Loop Workflows	Ghayath Janoudi et al.	10.1016/j.jval.2025.09.008	2025.0	Value in health	Loon Lens 1.0 agentic AI confidence scores minimal human oversight 8 SLRs 3796 citations 287 includes 7.6 percent prevalence.		Not reported	2 categories (include/exclude)	Single-stage classifier	Not reported	7.6% prevalence	Not specified	No	No	0	0	0	0	0	0
scopus	ROBOTO2: An Interactive System and Dataset for LLM-assisted Clinical Trial Risk of Bias Assessment	Anthony Hevia et al.	10.18653/v1/2025.emnlp-demos.2	2025.0	EMNLP 2025 System Demonstrations			Not reported	Not specified	Unclear	Not reported	Not reported	medicine	No	No	1	0	0	0	0	1
pubmed	An artificial intelligence-aided scoping review of medicinal plant research in the Fertile Crescent	Rawan Nihad Al-Sammarraie et al.	10.3389/fphar.2025.1542709	2025.0	Frontiers in pharmacology	AI-aided scoping review medicinal plant research.		Not reported	Not specified	Unclear	Not reported	Not reported	medicinal plant research	No	No	1	0	0	0	0	1
scopus	A large language model analysis of global inequities in precision medicine research on diabetes	Aamna Soniwala et al.	10.1016/j.annepidem.2025.06.021	2025.0	Annals of Epidemiology			Not reported	Not specified	Unclear	Not reported	Not reported	medicine	No	No	1	0	0	0	0	1
scopus	AI-Augmented Search for Systematic Reviews: A Comparative Analysis	Valerie Vera et al.	10.1002/pra2.1290	2025.0	Proceedings of the Association for Information Science and Technology	Human-in-the-loop neurosymbolic AI vs three AI search strategy systems.		Not reported	Not specified	Unclear	Not reported	Not reported	Not reported	No	No	0	0	0	0	0	0
mcp_	High-performance automated abstract screening with large language model ensembles	El Khoury Marc et al.	10.1093/jamia/ocaf050	2025.0	core	Validated LLM ensembles automate abstract screening.		Not reported	2 categories (include/exclude)	Single-stage classifier	Not reported	Not reported	Not reported	No	No	0	0	0	0	0	0
mcp_	Development and evaluation of prompts for a large language model to screen titles and abstracts in living SR	Salanti Georgia et al.	10.1136/bmjment-2025-301762	2025.0	core	Living SR prompts LLM screening new references.		Not reported	2 categories (include/exclude)	Single-stage classifier	Not reported	Not reported	Not reported	No	No	0	0	0	0	0	0
mcp_	The emergence of large language models as tools in literature reviews: an LLM-assisted systematic review	Scherbakov D et al.	10.1093/jamia/ocaf063	2025.0	pubmed	Summarizes LLM usage creating scientific reviews.		Not reported	Not specified	Unclear	Not reported	Not reported	Not reported	No	No	0	0	0	0	0	0
mcp_	Development of Prompt Templates for Large Language Model-Driven Screening in Systematic Reviews	Cao C et al.	10.7326/annals-24-02189	2025.0	pubmed	Generic prompt templates LLM abstract full-text screening.		Not reported	Not specified	Unclear	Not reported	Not reported	Not reported	No	No	0	0	0	0	0	0
mcp_	Large language models for conducting systematic reviews on the rise but not yet ready for use	Lieberum JL et al.	10.1016/j.jclinepi.2025.111746	2025.0	pubmed	Overview LLM applications SR conduct health research.		Not reported	Not specified	Unclear	Not reported	Not reported	health research	No	No	1	0	0	0	0	1
pubmed	Automated Literature Screening for Hepatocellular Carcinoma Treatment via 3 LLMs	Chen Pan et al.	10.2196/76252	2025.0	JMIR medical informatics	Integration 3 LLMs automated literature screening HCC.		Not reported	Not specified	Unclear	Not reported	Not reported	medicine	No	No	1	0	0	0	0	1
mcp_openalex	From intention to implementation: automating biomedical research via LLMs	Yi Luo et al.	10.1007/s11432-024-4485-0	2025.0				Not reported	Not specified	Unclear	Not reported	Not reported	biomedical research	No	No	1	0	0	0	0	1
mcp_openalex	A foundation model for human-AI collaboration in medical literature mining	Zifeng Wang et al.	10.1038/s41467-025-62058-5	2025.0		LEADS foundation model 633759 samples 21335 systematic reviews.		Not reported	Not specified	Unclear	Not reported	Not reported	medicine	No	No	1	0	0	0	0	1
scopus	Automated cardiac magnetic resonance interpretation derived from prompted large language models	Lujing Wang et al.	10.21037/cdt-2025-112	2025.0	Cardiovascular Diagnosis and Therapy			Not reported	Not specified	Unclear	Not reported	Not reported	medicine	No	No	1	0	0	0	0	1
mcp_	Integrating Large Language Models into Systematic Review Screening	Carlo Galli et al.	10.20944/preprints202503.0981.v1	2025.0	crossref	LLMs partially automate screening articles zero-shot pipelines.		Not reported	2 categories (include/exclude)	Single-stage classifier	Not reported	Not reported	Not reported	No	No	0	0	0	0	0	0
mcp_	MSR39 Large Language Model and Contextual Prioritization of Titles and Abstracts	Riaz Qureshi; Eitan Agai	10.1016/j.jval.2025.04.1191	2025.0	crossref			Not reported	Not specified	Unclear	Not reported	Not reported	Not reported	No	No	0	0	0	0	0	0
scopus	Assessing risk of bias of cohort studies with large language models	Danni Xia et al.	10.1017/rsm.2025.10028	2025.0	Research Synthesis Methods	Pilot study LLM RoB cohort studies ChatGPT-4o Moonshot DeepSeek-V3.		Not reported	Not specified	Unclear	Not reported	Not reported	medicine	No	No	1	0	0	0	0	1
mcp_	Evaluating Large Language Models for Literature Screening: Sensitivity and Workload Reduction	Elias Sandner et al.	10.5220/0013562900003967	2025.0	crossref			Not reported	Not specified	Unclear	Not reported	Not reported	Not reported	No	No	0	0	0	0	0	0
mcp_	SA18 Calibrating Large Language Model Probabilities to Achieve Target Recall in Systematic Review Screening	Seye Abogunrin et al.	10.1016/j.jval.2025.09.2960	2025.0	crossref			Not reported	Not specified	Unclear	Not reported	Not reported	Not reported	No	No	0	0	0	0	0	0
mcp_	A Prompt-Based Tutorial for Large Language Model-Assisted Screening in Systematic Reviews and Meta-Analyses	Tongyu Qiu et al.	10.31234/osf.io/m5rab_v1	2025.0	crossref	Tutorial title/abstract and full-text screening LLMs ChatGPT.		Not reported	2 categories (include/exclude)	Unclear	Not reported	Not reported	Not reported	No	No	0	0	0	0	0	0
mcp_	Review for Systematic Literature Review of LLM in Medical Digital Health Technology Applications		10.1002/eng2.70365/v1/review2	2025.0	crossref			Not reported	Not specified	Unclear	Not reported	Not reported	medical digital health	No	No	1	0	0	0	0	1
pubmed	Enhancing systematic literature reviews with generative artificial intelligence	Ying Li et al.	10.1093/jamia/ocaf030	2025.0	Journal of the American Medical Informatics Association	LLM-assisted system SR HTA submissions five-module.		Not reported	Not specified	Unclear	Not reported	Not reported	health technology assessment	No	No	1	0	0	0	0	1
mcp_crossref	A Systematic Literature Review on LLM-Based Information Retrieval: Contents Classification	Diogo Cosme et al.	10.5220/0013062300003838	2024.0				Not reported	Not specified	Unclear	Not reported	Not reported	Not reported	No	No	0	0	0	0	0	0
scopus	Automated Paper Screening for Clinical Reviews Using Large Language Models: Data Analysis Study	Eddie Guo et al.	10.2196/48996	2024.0	Journal of Medical Internet Research	Automated paper screening thousands titles abstracts.		Cohen's kappa, PABAK, Gwet's AC1, MCC, sensitivity, specificity	2 categories (include/exclude)	Single-stage classifier	Not reported	Not reported	medicine	No	No	1	0	0	0	1	2
mcp_	Can large language models replace humans in systematic reviews? Evaluating GPT-4 efficacy	Qusai Khraisha et al.	10.1002/jrsm.1715	2024.0	openalex	GPT-4 efficacy screening extracting peer-reviewed grey literature multiple languages.		Not reported	Not specified	Unclear	Not reported	Not reported	Not reported	No	No	0	0	0	0	0	0
mcp_	Performance of a Large Language Model in Screening Citations	Oami T et al.	10.1001/jamanetworkopen.2024.20496	2024.0	pubmed	Prospective diagnostic study LLM title abstract literature screening.		Not reported	Not specified	Single-stage classifier	Not reported	Not reported	Not reported	No	No	0	0	0	0	0	0
mcp_	Title and abstract screening for literature reviews using large language models: exploratory study	Zink Johannes et al.	10.1186/s13643-024-02575-4	2024.0	core	Exploratory study LLM title abstract screening biomedical domain.		Cohen's kappa, PABAK, Gwet's AC1, MCC, sensitivity, specificity	2 categories (include/exclude)	Single-stage classifier	Not reported	Not reported	biomedical	No	No	1	0	0	0	1	2
scopus	Human-AI collaboration to identify literature for evidence synthesis	Scott Spillias et al.	10.1016/j.crsus.2024.100132	2024.0	Cell Reports Sustainability			Not reported	Not specified	Unclear	Not reported	Not reported	Not reported	No	No	0	0	0	0	0	0
scopus	A Hybrid Semi-Automated Workflow for Systematic and Literature Review Processes with LLM Analysis	Anjia Ye et al.	10.3390/fi16050167	2024.0	Future Internet	Hybrid methodology combining LLM strengths with human review.		Not reported	Not specified	Other	Not reported	Not reported	Not reported	No	No	0	0	0	0	0	0
manual_seed	Validation of automated paper screening for esophagectomy systematic review using large language models	Ramchandani R et al.	10.7717/peerj-cs.2822	2025.0	PeerJ Computer Science	GPT-4 screened titles/abstracts two prompts; sensitivity 88.3-95.5% specificity 74.3-83.2%; workload reduced 83-85%.		sensitivity, specificity	2 categories (include/exclude)	Single-stage classifier	Not reported	Not reported	medicine	No	No	1	0	0	0	0	1
manual_seed	LitAutoScreener: Development and Validation of an Automated Literature Screening Tool Driven by LLMs	Tao Y et al.	10.34133/hds.0322	2025.0	Health Data Science	LitAutoScreener validated against manual screening gold standard vaccine hypoglycemic antidepressant studies.		Not reported	2 categories (include/exclude)	Unclear	Not reported	Not reported	medicine	No	No	1	1	0	1	0	3	abstract+elicit_extraction	Medicina check; two-stage check; stratified check; MA binary e niente PABAK/AC1
