## Supplementary Materials (Files S1-S5) for "Validation of a two-stage automated screening pipeline for medical systematic reviews: a stratified agreement study with three independent human reviewers, using PABAK and Gwet’s AC1": File_S4b_with_Berti_majority.csv

record_id	stratum	ai_decision	human_decision_enrico	human_decision_costazza	decisione_berti	majority
1	Stage1_INCLUDE	INCLUDE	EXCLUDE	INCLUDE	UNCERTAIN	NO_MAJORITY
5	Stage1_UNCERTAIN	UNCERTAIN	INCLUDE	UNCERTAIN	UNCERTAIN	UNCERTAIN
9	Stage1_INCLUDE	INCLUDE	INCLUDE	EXCLUDE	UNCERTAIN	NO_MAJORITY
14	Stage2_LLM	EXCLUDE	EXCLUDE	UNCERTAIN	UNCERTAIN	UNCERTAIN
16	Stage1_INCLUDE	INCLUDE	UNCERTAIN	UNCERTAIN	UNCERTAIN	UNCERTAIN
18	Stage1_INCLUDE	INCLUDE	EXCLUDE	EXCLUDE	UNCERTAIN	EXCLUDE
20	Stage1_INCLUDE	INCLUDE	INCLUDE	EXCLUDE	UNCERTAIN	NO_MAJORITY
21	Stage1_INCLUDE	INCLUDE	EXCLUDE	EXCLUDE	INCLUDE	EXCLUDE
25	Stage1_INCLUDE	INCLUDE	EXCLUDE	EXCLUDE	EXCLUDE	EXCLUDE
28	Stage1_INCLUDE	INCLUDE	EXCLUDE	EXCLUDE	INCLUDE	EXCLUDE
31	Stage1_INCLUDE	INCLUDE	EXCLUDE	UNCERTAIN	UNCERTAIN	UNCERTAIN
35	Stage2_LLM	INCLUDE	EXCLUDE	EXCLUDE	EXCLUDE	EXCLUDE
38	Stage1_UNCERTAIN	UNCERTAIN	EXCLUDE	EXCLUDE	EXCLUDE	EXCLUDE
39	Stage1_INCLUDE	INCLUDE	EXCLUDE	EXCLUDE	EXCLUDE	EXCLUDE
40	Stage1_UNCERTAIN	UNCERTAIN	EXCLUDE	UNCERTAIN	UNCERTAIN	UNCERTAIN
42	Stage1_EXCLUDE	EXCLUDE	EXCLUDE	EXCLUDE	EXCLUDE	EXCLUDE
47	Stage1_UNCERTAIN	UNCERTAIN	EXCLUDE	EXCLUDE	EXCLUDE	EXCLUDE
54	Stage1_INCLUDE	INCLUDE	EXCLUDE	EXCLUDE	EXCLUDE	EXCLUDE
55	Stage2_LLM	EXCLUDE	EXCLUDE	EXCLUDE	EXCLUDE	EXCLUDE
59	Stage1_UNCERTAIN	UNCERTAIN	EXCLUDE	EXCLUDE	EXCLUDE	EXCLUDE
60	Stage1_INCLUDE	INCLUDE	EXCLUDE	EXCLUDE	EXCLUDE	EXCLUDE
61	Stage1_INCLUDE	INCLUDE	INCLUDE	EXCLUDE	UNCERTAIN	NO_MAJORITY
63	Stage1_INCLUDE	INCLUDE	EXCLUDE	EXCLUDE	EXCLUDE	EXCLUDE
64	Stage2_LLM	EXCLUDE	EXCLUDE	UNCERTAIN	UNCERTAIN	UNCERTAIN
65	Stage1_UNCERTAIN	UNCERTAIN	INCLUDE	EXCLUDE	EXCLUDE	EXCLUDE
67	Stage1_UNCERTAIN	UNCERTAIN	EXCLUDE	EXCLUDE	EXCLUDE	EXCLUDE
70	Stage1_UNCERTAIN	UNCERTAIN	EXCLUDE	UNCERTAIN	UNCERTAIN	UNCERTAIN
74	Stage1_UNCERTAIN	UNCERTAIN	INCLUDE	INCLUDE	INCLUDE	INCLUDE
75	Stage1_UNCERTAIN	UNCERTAIN	EXCLUDE	INCLUDE	INCLUDE	INCLUDE
76	Stage2_LLM	EXCLUDE	EXCLUDE	INCLUDE	INCLUDE	INCLUDE
78	Stage1_EXCLUDE	EXCLUDE	EXCLUDE	EXCLUDE	EXCLUDE	EXCLUDE
80	Stage1_UNCERTAIN	UNCERTAIN	EXCLUDE	INCLUDE	INCLUDE	INCLUDE
88	Stage1_UNCERTAIN	UNCERTAIN	EXCLUDE	EXCLUDE	EXCLUDE	EXCLUDE
101	Stage1_INCLUDE	INCLUDE	EXCLUDE	EXCLUDE	EXCLUDE	EXCLUDE
103	Stage1_UNCERTAIN	UNCERTAIN	EXCLUDE	EXCLUDE	EXCLUDE	EXCLUDE
104	Stage1_INCLUDE	INCLUDE	EXCLUDE	EXCLUDE	EXCLUDE	EXCLUDE
107	Stage1_UNCERTAIN	UNCERTAIN	EXCLUDE	EXCLUDE	EXCLUDE	EXCLUDE
109	Stage1_EXCLUDE	EXCLUDE	EXCLUDE	EXCLUDE	EXCLUDE	EXCLUDE
110	Stage1_EXCLUDE	EXCLUDE	EXCLUDE	EXCLUDE	UNCERTAIN	EXCLUDE
115	Stage1_INCLUDE	INCLUDE	EXCLUDE	EXCLUDE	EXCLUDE	EXCLUDE
123	Stage1_INCLUDE	INCLUDE	INCLUDE	UNCERTAIN	UNCERTAIN	UNCERTAIN
125	Stage1_EXCLUDE	EXCLUDE	EXCLUDE	EXCLUDE	EXCLUDE	EXCLUDE
129	Stage1_INCLUDE	INCLUDE	EXCLUDE	UNCERTAIN	UNCERTAIN	UNCERTAIN
131	Stage1_INCLUDE	INCLUDE	EXCLUDE	EXCLUDE	UNCERTAIN	EXCLUDE
133	Stage1_UNCERTAIN	UNCERTAIN	EXCLUDE	EXCLUDE	EXCLUDE	EXCLUDE
136	Stage1_INCLUDE	INCLUDE	INCLUDE	UNCERTAIN	UNCERTAIN	UNCERTAIN
142	Stage1_INCLUDE	INCLUDE	EXCLUDE	UNCERTAIN	INCLUDE	NO_MAJORITY
144	Stage1_INCLUDE	INCLUDE	EXCLUDE	EXCLUDE	INCLUDE	EXCLUDE
145	Stage1_EXCLUDE	EXCLUDE	EXCLUDE	EXCLUDE	EXCLUDE	EXCLUDE
151	Stage1_INCLUDE	INCLUDE	EXCLUDE	EXCLUDE	UNCERTAIN	EXCLUDE
157	Stage1_EXCLUDE	EXCLUDE	EXCLUDE	EXCLUDE	EXCLUDE	EXCLUDE
159	Stage1_INCLUDE	INCLUDE	EXCLUDE	EXCLUDE	EXCLUDE	EXCLUDE
160	Stage1_INCLUDE	INCLUDE	EXCLUDE	EXCLUDE	EXCLUDE	EXCLUDE
167	Stage2_LLM	EXCLUDE	EXCLUDE	EXCLUDE	EXCLUDE	EXCLUDE
172	Stage1_INCLUDE	INCLUDE	UNCERTAIN	UNCERTAIN	UNCERTAIN	UNCERTAIN
173	Stage1_EXCLUDE	EXCLUDE	EXCLUDE	EXCLUDE	EXCLUDE	EXCLUDE
175	Stage1_INCLUDE	INCLUDE	EXCLUDE	EXCLUDE	EXCLUDE	EXCLUDE
179	Stage1_INCLUDE	INCLUDE	EXCLUDE	UNCERTAIN	UNCERTAIN	UNCERTAIN
180	Stage2_LLM	EXCLUDE	EXCLUDE	EXCLUDE	EXCLUDE	EXCLUDE
183	Stage1_INCLUDE	INCLUDE	EXCLUDE	EXCLUDE	EXCLUDE	EXCLUDE
187	Stage1_INCLUDE	INCLUDE	EXCLUDE	EXCLUDE	EXCLUDE	EXCLUDE
188	Stage1_EXCLUDE	EXCLUDE	EXCLUDE	EXCLUDE	EXCLUDE	EXCLUDE
191	Stage1_INCLUDE	INCLUDE	EXCLUDE	EXCLUDE	EXCLUDE	EXCLUDE
198	Stage1_UNCERTAIN	UNCERTAIN	EXCLUDE	EXCLUDE	EXCLUDE	EXCLUDE
200	Stage1_INCLUDE	INCLUDE	EXCLUDE	UNCERTAIN	UNCERTAIN	UNCERTAIN
203	Stage1_UNCERTAIN	UNCERTAIN	EXCLUDE	EXCLUDE	EXCLUDE	EXCLUDE
206	Stage1_UNCERTAIN	UNCERTAIN	EXCLUDE	EXCLUDE	EXCLUDE	EXCLUDE
209	Stage1_UNCERTAIN	UNCERTAIN	EXCLUDE	EXCLUDE	EXCLUDE	EXCLUDE
211	Stage1_UNCERTAIN	UNCERTAIN	EXCLUDE	UNCERTAIN	UNCERTAIN	UNCERTAIN
213	Stage1_EXCLUDE	EXCLUDE		EXCLUDE	UNCERTAIN	NO_MAJORITY
214	Stage1_UNCERTAIN	UNCERTAIN	EXCLUDE	EXCLUDE	EXCLUDE	EXCLUDE
215	Stage2_LLM	INCLUDE	EXCLUDE	UNCERTAIN	UNCERTAIN	UNCERTAIN
224	Stage1_UNCERTAIN	UNCERTAIN	EXCLUDE	EXCLUDE	EXCLUDE	EXCLUDE
225	Stage1_UNCERTAIN	UNCERTAIN	EXCLUDE	EXCLUDE	EXCLUDE	EXCLUDE
227	Stage1_INCLUDE	INCLUDE	EXCLUDE	EXCLUDE	EXCLUDE	EXCLUDE
228	Stage1_EXCLUDE	EXCLUDE	EXCLUDE	EXCLUDE	EXCLUDE	EXCLUDE
229	Stage1_INCLUDE	INCLUDE	EXCLUDE	EXCLUDE	EXCLUDE	EXCLUDE
235	Stage2_LLM	EXCLUDE	EXCLUDE	EXCLUDE	EXCLUDE	EXCLUDE
240	Stage1_EXCLUDE	EXCLUDE	EXCLUDE	EXCLUDE	EXCLUDE	EXCLUDE
241	Stage1_UNCERTAIN	UNCERTAIN	EXCLUDE	UNCERTAIN	UNCERTAIN	UNCERTAIN
252	Stage1_UNCERTAIN	UNCERTAIN	EXCLUDE	EXCLUDE	EXCLUDE	EXCLUDE
255	Stage1_UNCERTAIN	UNCERTAIN	EXCLUDE	EXCLUDE	EXCLUDE	EXCLUDE
259	Stage1_INCLUDE	INCLUDE	EXCLUDE	EXCLUDE	INCLUDE	EXCLUDE
261	Stage1_INCLUDE	INCLUDE	INCLUDE	EXCLUDE	UNCERTAIN	NO_MAJORITY
265	Stage1_INCLUDE	INCLUDE	EXCLUDE	EXCLUDE	EXCLUDE	EXCLUDE
266	Stage1_EXCLUDE	EXCLUDE	EXCLUDE	EXCLUDE	EXCLUDE	EXCLUDE
267	Stage1_EXCLUDE	EXCLUDE	EXCLUDE	EXCLUDE	EXCLUDE	EXCLUDE
275	Stage2_LLM	EXCLUDE	EXCLUDE	EXCLUDE	EXCLUDE	EXCLUDE
283	Stage1_INCLUDE	INCLUDE	EXCLUDE	EXCLUDE	EXCLUDE	EXCLUDE
295	Stage1_EXCLUDE	EXCLUDE	EXCLUDE	EXCLUDE	EXCLUDE	EXCLUDE
297	Stage1_INCLUDE	INCLUDE	EXCLUDE	EXCLUDE	EXCLUDE	EXCLUDE
300	Stage1_EXCLUDE	EXCLUDE	EXCLUDE	EXCLUDE	EXCLUDE	EXCLUDE
304	Stage1_INCLUDE	INCLUDE	EXCLUDE	EXCLUDE	EXCLUDE	EXCLUDE
312	Stage1_INCLUDE	INCLUDE	EXCLUDE	EXCLUDE	EXCLUDE	EXCLUDE
318	Stage1_UNCERTAIN	UNCERTAIN	EXCLUDE	EXCLUDE	EXCLUDE	EXCLUDE
325	Stage1_INCLUDE	INCLUDE	EXCLUDE	EXCLUDE	EXCLUDE	EXCLUDE
338	Stage1_INCLUDE	INCLUDE	EXCLUDE	EXCLUDE	EXCLUDE	EXCLUDE
343	Stage1_UNCERTAIN	UNCERTAIN	EXCLUDE	UNCERTAIN	UNCERTAIN	UNCERTAIN
351	Stage1_EXCLUDE	EXCLUDE	EXCLUDE	EXCLUDE	EXCLUDE	EXCLUDE
352	Stage1_UNCERTAIN	UNCERTAIN	EXCLUDE	EXCLUDE	EXCLUDE	EXCLUDE
364	Stage1_EXCLUDE	EXCLUDE	EXCLUDE	EXCLUDE	EXCLUDE	EXCLUDE
372	Stage1_INCLUDE	INCLUDE	EXCLUDE	EXCLUDE	UNCERTAIN	EXCLUDE
379	Stage1_EXCLUDE	EXCLUDE	EXCLUDE	EXCLUDE	EXCLUDE	EXCLUDE
410	Stage2_LLM	EXCLUDE	EXCLUDE	EXCLUDE	EXCLUDE	EXCLUDE
417	Stage1_EXCLUDE	EXCLUDE	EXCLUDE	EXCLUDE	EXCLUDE	EXCLUDE
418	Stage1_EXCLUDE	EXCLUDE	EXCLUDE	EXCLUDE	EXCLUDE	EXCLUDE
425	Stage1_EXCLUDE	EXCLUDE	EXCLUDE	EXCLUDE	EXCLUDE	EXCLUDE
437	Stage1_EXCLUDE	EXCLUDE	EXCLUDE	EXCLUDE	EXCLUDE	EXCLUDE
446	Stage1_UNCERTAIN	UNCERTAIN	EXCLUDE	EXCLUDE	EXCLUDE	EXCLUDE
452	Stage2_LLM	EXCLUDE	EXCLUDE	EXCLUDE	EXCLUDE	EXCLUDE
454	Stage1_EXCLUDE	EXCLUDE	EXCLUDE	EXCLUDE	EXCLUDE	EXCLUDE
464	Stage1_EXCLUDE	EXCLUDE	EXCLUDE	EXCLUDE	EXCLUDE	EXCLUDE
475	Stage1_EXCLUDE	EXCLUDE	EXCLUDE	EXCLUDE	EXCLUDE	EXCLUDE
481	Stage1_UNCERTAIN	UNCERTAIN	EXCLUDE	EXCLUDE	EXCLUDE	EXCLUDE
485	Stage1_EXCLUDE	EXCLUDE	EXCLUDE	EXCLUDE	EXCLUDE	EXCLUDE
490	Stage1_UNCERTAIN	UNCERTAIN	UNCERTAIN	UNCERTAIN	UNCERTAIN	UNCERTAIN
502	Stage1_EXCLUDE	EXCLUDE	EXCLUDE	EXCLUDE	EXCLUDE	EXCLUDE
523	Stage1_UNCERTAIN	UNCERTAIN	EXCLUDE	UNCERTAIN	UNCERTAIN	UNCERTAIN
525	Stage1_EXCLUDE	EXCLUDE	EXCLUDE	EXCLUDE	EXCLUDE	EXCLUDE
531	Stage2_LLM	EXCLUDE	EXCLUDE	EXCLUDE	EXCLUDE	EXCLUDE
532	Stage1_EXCLUDE	EXCLUDE	EXCLUDE	EXCLUDE	EXCLUDE	EXCLUDE
533	Stage1_EXCLUDE	EXCLUDE	EXCLUDE	EXCLUDE	EXCLUDE	EXCLUDE
534	Stage1_UNCERTAIN	UNCERTAIN	EXCLUDE	EXCLUDE	EXCLUDE	EXCLUDE
535	Stage1_EXCLUDE	EXCLUDE	EXCLUDE	EXCLUDE	EXCLUDE	EXCLUDE
540	Stage2_LLM	EXCLUDE	EXCLUDE	EXCLUDE	EXCLUDE	EXCLUDE
544	Stage2_LLM	EXCLUDE	EXCLUDE	EXCLUDE	EXCLUDE	EXCLUDE
559	Stage1_INCLUDE	INCLUDE	EXCLUDE	EXCLUDE	UNCERTAIN	EXCLUDE
570	Stage1_UNCERTAIN	UNCERTAIN	EXCLUDE	EXCLUDE	EXCLUDE	EXCLUDE
571	Stage1_EXCLUDE	EXCLUDE	EXCLUDE	EXCLUDE	EXCLUDE	EXCLUDE
573	Stage2_LLM	EXCLUDE	EXCLUDE	EXCLUDE	EXCLUDE	EXCLUDE
602	Stage1_UNCERTAIN	UNCERTAIN	EXCLUDE	UNCERTAIN	UNCERTAIN	UNCERTAIN
608	Stage2_LLM	EXCLUDE	EXCLUDE	EXCLUDE	EXCLUDE	EXCLUDE
612	Stage1_INCLUDE	INCLUDE	INCLUDE	UNCERTAIN	EXCLUDE	NO_MAJORITY
619	Stage2_LLM	EXCLUDE	EXCLUDE	EXCLUDE	EXCLUDE	EXCLUDE
621	Stage2_LLM	EXCLUDE	EXCLUDE	EXCLUDE	EXCLUDE	EXCLUDE
623	Stage2_LLM	EXCLUDE	INCLUDE	EXCLUDE	EXCLUDE	EXCLUDE
624	Stage1_UNCERTAIN	UNCERTAIN	EXCLUDE	EXCLUDE	EXCLUDE	EXCLUDE
625	Stage1_EXCLUDE	EXCLUDE	EXCLUDE	EXCLUDE	EXCLUDE	EXCLUDE
633	Stage1_EXCLUDE	EXCLUDE	EXCLUDE	EXCLUDE	EXCLUDE	EXCLUDE
650	Stage2_LLM	EXCLUDE	EXCLUDE	UNCERTAIN	UNCERTAIN	UNCERTAIN
654	Stage2_LLM	EXCLUDE	EXCLUDE	EXCLUDE	EXCLUDE	EXCLUDE
659	Stage1_UNCERTAIN	UNCERTAIN	EXCLUDE	EXCLUDE	EXCLUDE	EXCLUDE
664	Stage1_UNCERTAIN	UNCERTAIN	UNCERTAIN	UNCERTAIN	UNCERTAIN	UNCERTAIN
669	Stage1_EXCLUDE	EXCLUDE	EXCLUDE	EXCLUDE	EXCLUDE	EXCLUDE
673	Stage1_UNCERTAIN	UNCERTAIN	EXCLUDE	EXCLUDE	EXCLUDE	EXCLUDE
675	Stage1_UNCERTAIN	UNCERTAIN	EXCLUDE	EXCLUDE	EXCLUDE	EXCLUDE
676	Stage1_EXCLUDE	EXCLUDE	EXCLUDE	EXCLUDE	EXCLUDE	EXCLUDE
677	Stage1_UNCERTAIN	UNCERTAIN	EXCLUDE	EXCLUDE	EXCLUDE	EXCLUDE
679	Stage1_UNCERTAIN	UNCERTAIN	EXCLUDE	EXCLUDE	EXCLUDE	EXCLUDE
681	Stage1_EXCLUDE	EXCLUDE	EXCLUDE	EXCLUDE	EXCLUDE	EXCLUDE
682	Stage1_UNCERTAIN	UNCERTAIN	EXCLUDE	EXCLUDE	EXCLUDE	EXCLUDE
683	Stage2_LLM	EXCLUDE	EXCLUDE	EXCLUDE	EXCLUDE	EXCLUDE
688	Stage2_LLM	EXCLUDE	EXCLUDE	EXCLUDE	EXCLUDE	EXCLUDE
690	Stage2_LLM	EXCLUDE	EXCLUDE	EXCLUDE	EXCLUDE	EXCLUDE
692	Stage1_UNCERTAIN	UNCERTAIN	EXCLUDE	EXCLUDE	EXCLUDE	EXCLUDE
695	Stage1_UNCERTAIN	UNCERTAIN	EXCLUDE	EXCLUDE	EXCLUDE	EXCLUDE
703	Stage1_UNCERTAIN	UNCERTAIN	EXCLUDE	EXCLUDE	EXCLUDE	EXCLUDE
705	Stage2_LLM	EXCLUDE	EXCLUDE	EXCLUDE	EXCLUDE	EXCLUDE
708	Stage1_UNCERTAIN	UNCERTAIN		EXCLUDE	EXCLUDE	EXCLUDE
710	Stage2_LLM	EXCLUDE	EXCLUDE	UNCERTAIN	UNCERTAIN	UNCERTAIN
712	Stage2_LLM	EXCLUDE	INCLUDE	EXCLUDE	EXCLUDE	EXCLUDE
713	Stage1_UNCERTAIN	UNCERTAIN	EXCLUDE	EXCLUDE	EXCLUDE	EXCLUDE
714	Stage2_LLM	EXCLUDE	EXCLUDE	EXCLUDE	EXCLUDE	EXCLUDE
725	Stage1_INCLUDE	INCLUDE	EXCLUDE	EXCLUDE	EXCLUDE	EXCLUDE
742	Stage1_EXCLUDE	EXCLUDE	EXCLUDE	EXCLUDE	EXCLUDE	EXCLUDE
763	Stage2_LLM	EXCLUDE	EXCLUDE	EXCLUDE	EXCLUDE	EXCLUDE
774	Stage1_EXCLUDE	EXCLUDE	EXCLUDE	EXCLUDE	EXCLUDE	EXCLUDE
777	Stage1_EXCLUDE	EXCLUDE	EXCLUDE	EXCLUDE	EXCLUDE	EXCLUDE
791	Stage2_LLM	EXCLUDE	EXCLUDE	EXCLUDE	EXCLUDE	EXCLUDE
792	Stage1_INCLUDE	INCLUDE	EXCLUDE	EXCLUDE	EXCLUDE	EXCLUDE
802	Stage1_EXCLUDE	EXCLUDE	EXCLUDE	EXCLUDE	EXCLUDE	EXCLUDE
806	Stage2_LLM	EXCLUDE	EXCLUDE	EXCLUDE	EXCLUDE	EXCLUDE
813	Stage1_INCLUDE	INCLUDE	EXCLUDE	EXCLUDE	EXCLUDE	EXCLUDE
836	Stage1_EXCLUDE	EXCLUDE	EXCLUDE	EXCLUDE	EXCLUDE	EXCLUDE
852	Stage1_EXCLUDE	EXCLUDE	EXCLUDE	EXCLUDE	EXCLUDE	EXCLUDE
853	Stage1_EXCLUDE	EXCLUDE	EXCLUDE	EXCLUDE	EXCLUDE	EXCLUDE
862	Stage1_EXCLUDE	EXCLUDE	EXCLUDE	EXCLUDE	EXCLUDE	EXCLUDE
869	Stage1_EXCLUDE	EXCLUDE	EXCLUDE	EXCLUDE	EXCLUDE	EXCLUDE
879	Stage1_EXCLUDE	EXCLUDE	EXCLUDE	EXCLUDE	EXCLUDE	EXCLUDE
886	Stage1_EXCLUDE	EXCLUDE	EXCLUDE	EXCLUDE	EXCLUDE	EXCLUDE
890	Stage1_EXCLUDE	EXCLUDE		EXCLUDE	EXCLUDE	EXCLUDE
897	Stage2_LLM	EXCLUDE	EXCLUDE	UNCERTAIN	UNCERTAIN	UNCERTAIN
899	Stage1_UNCERTAIN	UNCERTAIN	EXCLUDE	UNCERTAIN	UNCERTAIN	UNCERTAIN
900	Stage2_LLM	INCLUDE	INCLUDE	UNCERTAIN	UNCERTAIN	UNCERTAIN
902	Stage2_LLM	EXCLUDE	EXCLUDE	UNCERTAIN	UNCERTAIN	UNCERTAIN
